# Epigenetic Signatures of Asthma: A Comprehensive Study of DNA Methylation and Clinical Markers

**DOI:** 10.1101/2024.07.22.24310829

**Authors:** Austin J. Van Asselt, Jeffrey J. Beck, Brandon N. Johnson, Casey T. Finnicum, Noah Kallsen, Sarah Viet, Patricia Huizenga, Lannie Ligthart, Jouke-Jan Hottenga, René Pool, A.H Maitland-van der Zee, S.J. Vijverberg, Eco de Geus, Dorret I. Boomsma, Erik A. Ehli, Jenny van Dongen

## Abstract

**Background:** Asthma, a complex respiratory disease, presents with inflammatory symptoms in the lungs, blood, and other tissues. We investigated the relationship between DNA methylation and 35 clinical markers of asthma. The Illumina Infinium EPIC v1 methylation array was used to evaluate 742,442 CpGs in whole blood samples from 319 participants. They were part of the Netherlands Twin Register from families with at least one member suffering from severe asthma. Repeat blood samples were taken after 10 years from 182 of these individuals. Principal component analysis (PCA) on the clinical markers yielded ten principal components (PCs) that explained 92.8% of the total variance. We performed epigenome-wide association studies (EWAS) for each of the ten PCs correcting for familial structure and other covariates.

**Results:** 221 unique CpGs reached genome-wide significance at timepoint 1 (T1) after Bonferroni correction. PC7 accounted for the majority of associations (204), which correlated with loadings of eosinophil counts and immunoglobulin levels. Enrichment analysis via the EWAS Atlas identified 190 of these CpGs to be previously identified in EWASs of asthma and asthma-related traits. Proximity assessment to previously identified SNPs associated with asthma identified 17 unique SNPs within 1 MB of two of the 221 CpGs. EWAS in 182 individuals with epigenetic data at a second timepoint (T2) identified 49 significant CpGs. EWAS Atlas enrichment analysis indicated that 4 of the 49 were previously associated with asthma or asthma-related traits. Comparing the estimates of all the significant associations identified across the two time points (271 in total) yielded a correlation of 0.81.

**Conclusion:** We identified 270 unique CpGs that were associated with PC scores generated from 35 clinical markers of asthma, either cross-sectionally or 10 years later. A strong correlation was present between effect sizes at the 2 timepoints. Most associations were identified for PC7, which captured blood eosinophil counts and immunoglobulin levels and many of these CpGs have previous associations in earlier studies of asthma and asthma-related traits. The results point to using this robust DNA methylation profile as a new, stable biomarker for asthma.
