## Supplementary Table 4. Independent attachment with complete summary statistics for each of the 10 EWASs. for "Epigenetic Signatures of Asthma: A Comprehensive Study of DNA Methylation and Clinical Markers"

	Row.names	estimate	RobustSE	pval	IlmnID	Genome_Build	CHR	MAPINFO	Relation_to_UCSC_CpG_Island	UCSC_RefGene_Name	UCSC_RefGene_Group	Phantom4_Enhancer	Phantom4_Enhancers	Phantom5_Enhancer	Phantom5_Enhancers	Regulatory_Feature_Name	Regulatory_Feature_Group	DNase_Hypersensitivity_Evidence_Count	DNase_Hypersensitivity_NAME	OpenChromatin_Evidence_Count	TFBS_Evidence_Count	TFBS_NAME	DMR	PC
206938	cg06937409	-0.00333633317547141	0.000613602398872231	5.40975515190857e-08	cg06937409	37	14	91281948	N_Shore	TTC7B	Body	0		0				3	chr14:91281145-91282135	NA	NA		RDMR	PC1
225682	cg07574908	-0.00297364426026568	0.000520635179372637	1.11938649739625e-08	cg07574908	37	12	112765649		HECTD4	5'UTR	0		0				NA		6	NA			PC1
252589	cg08510549	-0.00450398759920989	0.000762882051663915	3.54984103931439e-09	cg08510549	37	17	55682402		LOC101927539;MSI2;MSI2	Body;Body;Body	0		0				3	chr17:55682140-55683335	NA	NA			PC1
323217	cg11000869	-0.00240661195967911	0.00041231846068441	5.32194352533391e-09	cg11000869	37	2	179989225		SESTD1	Body	0		0				NA		NA	NA			PC1
748922	cg27357918	0.0130806453076332	0.00206499823581218	2.38176503687291e-10	cg27357918	37	4	645256	Island	PDE6B;PDE6B	Body;Body	0		0		4:645148-645279	Unclassified_Cell_type_specific	3	chr4:645085-645735	NA	NA			PC1
38831	cg01255315	0.00349189215223791	0.000615464498801704	1.39837005504493e-08	cg01255315	37	19	40865375		PLD3;PLD3;PLD3	TSS200;5'UTR;5'UTR	0		0				NA		NA	NA			PC2
100819	cg03322198	0.00314425681224744	0.000561920963613004	2.19923534077871e-08	cg03322198	37	9	139260203	N_Shore	CARD9;CARD9	Body;Body	0		0		9:139259414-139260963	Unclassified_Cell_type_specific	NA		6	6	chr9:139257041-139262845		PC2
254451	cg08574671	0.00439183282361199	0.000714007219228113	7.70133170128879e-10	cg08574671	37	3	50338171	S_Shore	NAT6;NAT6;HYAL3;HYAL3;HYAL3;HYAL3;HYAL1;HYAL1;HYAL1;HYAL1;HYAL1;HYAL1	TSS1500;TSS1500;TSS1500;TSS1500;TSS1500;TSS1500;Body;Body;Body;Body;Body;Body	0		0				NA		6	6	chr3:50334539-50339123		PC2
273665	cg09247061	0.00572260386112331	0.00102183313707491	2.13942814184551e-08	cg09247061	37	16	88571844	N_Shore	ZFPM1	Body	0		0		16:88571414-88572377	Unclassified_Cell_type_specific	3	chr16:88571805-88572175	NA	NA			PC2
371039	cg12739264	0.00369116143886325	0.000673168582603792	4.17547836987417e-08	cg12739264	37	19	4725282	S_Shore	DPP9	TSS1500	0		0				NA		NA	6	chr19:4722581-4726526		PC2
485090	cg16733993	0.00580296035286681	0.00105459525162323	3.74342551260207e-08	cg16733993	37	4	77869652	Island	SEPT11;SEPT11	TSS1500;TSS1500	0		1	chr4:77869398-77869398			3	chr4:77869545-77870710	NA	NA			PC2
98318	cg03237839	0.0131182648089038	0.00221404398997835	3.12250898033566e-09	cg03237839	37	1	92783524		RPAP2	Body	0		0		1:92783463-92783684	Unclassified_Cell_type_specific	3	chr1:92783445-92783690	NA	NA			PC5
219785	cg07369378	0.00421488668939814	0.000774552211252303	5.27722324933003e-08	cg07369378	37	15	29260351		APBA2;APBA2	5'UTR;5'UTR	0		0				3	chr15:29260260-29260490	NA	NA			PC5
595042	cg21125143	0.00885025500482008	0.00156685045984835	1.61913830555369e-08	cg21125143	37	11	43902112	N_Shore	ALKBH3	TSS1500	0		0		11:43902004-43903295	Unclassified	3	chr11:43901925-43902135	NA	NA			PC5
337065	cg11505113	-0.00244669422344986	0.000447807260597656	4.66254455472494e-08	cg11505113	37	1	213125130	S_Shore	VASH2;VASH2;VASH2	Body;Body;5'UTR	0		0				3	chr1:213124845-213125195	NA	NA			PC6
67401	cg02212626	0.00359312819773529	0.000647022982661813	2.80288009424487e-08	cg02212626	37	11	130633241				0		0				NA		NA	6	chr11:130632174-130633631		PC7
127235	cg04217496	0.00337179365306756	0.000616461589501751	4.51071600342371e-08	cg04217496	37	13	43119835				0		0		13:43119729-43119883	Unclassified_Cell_type_specific	NA		NA	3	chr13:43119621-43119943		PC7
187171	cg06269421	-0.0316946319109428	0.00509217287755872	4.84062075022907e-10	cg06269421	37	12	55413289		NEUROD4	TSS1500	0		0				NA		NA	6	chr12:55413284-55414584		PC7
350279	cg11979837	-0.00479566186211377	0.000870837005609296	3.65089585588984e-08	cg11979837	37	19	3047669	S_Shore	TLE2	TSS200	0		0		19:3046655-3048081	Unclassified_Cell_type_specific	3	chr19:3047560-3047990	NA	NA			PC7
509712	cg17638833	0.00787464043499747	0.00141871013142041	2.84750528552023e-08	cg17638833	37	5	55354786				0		0		5:55354218-55355063	Unclassified_Cell_type_specific	3	chr5:55354720-55355130	NA	NA			PC7
598358	cg21246479	0.00389593165428004	0.00069316460621751	1.90405615414312e-08	cg21246479	37	9	116166950	S_Shelf			0		0				NA		NA	NA			PC7
607342	cg21624407	0.00174269647514765	0.000319766178621921	5.03956878118894e-08	cg21624407	37	2	32853023	Island	TTC27	TSS200	0		0		2:32852291-32853612	Promoter_Associated	3	chr2:32852980-32853230	NA	NA			PC7
729324	cg26591684	0.00620078017031498	0.00105176513219436	3.73335971559687e-09	cg26591684	37	7	148981316	N_Shore	ZNF783	Body	0		0		7:148981253-148982889	Promoter_Associated	NA		6	6	chr7:148980424-148983098		PC7
26120	cg00835825	-0.0223929433232589	0.00375985388322702	2.58800331752852e-09	cg00835825	37	16	85608058				0		0				3	chr16:85607985-85608495	NA	NA			PC8_out
57707	cg01888561	0.00377582674355472	0.000610943283859966	6.39706390698703e-10	cg01888561	37	17	75136439	Island	SEC14L1;SEC14L1;SEC14L1;SEC14L1	TSS1500;TSS1500;TSS1500;TSS1500	0		0		17:75136346-75137318	Promoter_Associated	3	chr17:75136365-75137075	NA	NA			PC8_out
169664	cg05660803	0.00181803306676946	0.000331595076126238	4.18906284652606e-08	cg05660803	37	1	212459290	Island	PPP2R5A;PPP2R5A	1stExon;5'UTR	1	high-CpG:210525353-210525925	0				3	chr1:212458865-212460510	NA	NA			PC8_out
205804	cg06900068	-0.0463335995810545	0.00794578020079154	5.50232842888059e-09	cg06900068	37	1	17426323		PADI2	Body	0		0				3	chr1:17426260-17426755	NA	NA			PC8_out
321957	cg10954944	-0.024970193298678	0.00454199775139145	3.84943844110174e-08	cg10954944	37	3	184377617				0		0				3	chr3:184377540-184378155	NA	NA			PC8_out
344756	cg11784437	-0.0269910116890285	0.00488096975891161	3.20511813161845e-08	cg11784437	37	10	127583619	N_Shore	FANK1	TSS1500	0		1	chr10:127583558-127583558	10:127583169-127584603	Unclassified	3	chr10:127582085-127584935	NA	NA		RDMR	PC8_out
429100	cg14708981	-0.0239040287558428	0.00388488298550123	7.59883810523846e-10	cg14708981	37	8	128387794		CASC21;CASC8	Body;Body	0		0				3	chr8:128387605-128387830	NA	NA			PC8_out
503758	cg17418212	0.0458355458766811	0.00845148410030776	5.84849586981973e-08	cg17418212	37	6	33970123				0		0				3	chr6:33969825-33970235	NA	NA			PC8_out
554305	cg19451466	-0.0135229659977016	0.00230277007041302	4.29329349528497e-09	cg19451466	37	1	162467441	N_Shore	UHMK1	TSS1500	0		0		1:162467201-162468564	Promoter_Associated	NA		6	6	chr1:162466921-162468833		PC8_out
556012	cg19520763	-0.0212704694204777	0.00389321078494534	4.66896544189506e-08	cg19520763	37	3	38534710	N_Shelf			0		0				3	chr3:38534640-38534855	NA	NA			PC8_out
633105	cg22718010	-0.0274236789185618	0.00462574151448293	3.05726344966193e-09	cg22718010	37	5	177847163		COL23A1	Body	0		0				NA		6	NA			PC8_out
635662	cg22824647	0.00532035274751536	0.000923196291740187	8.26463766174119e-09	cg22824647	37	19	17830645	Island	MAP1S	Body	0		0				3	chr19:17830565-17831675	NA	NA			PC8_out
122591	cg04064963	-0.0312391463910777	0.00560335623462564	2.4741940774629e-08	cg04064963	37	6	158243386	N_Shore	SNX9	TSS1500	0		0				3	chr6:158243260-158243510	NA	NA			PC10_out
139681	cg04642306	-0.0378237072539861	0.00696557548285861	5.632539098279e-08	cg04642306	37	11	112834466	Island	NCAM1;NCAM1;NCAM1	Body;Body;Body	0		0				3	chr11:112834440-112834655	NA	NA			PC10_out
246419	cg08289049	-0.0274462544216178	0.0048300836864365	1.32851855391131e-08	cg08289049	37	9	101321186		GABBR2	Body	0		0				3	chr9:101320840-101321215	NA	NA			PC10_out
284654	cg09631075	-0.0153633832925024	0.00270097468924363	1.28469181794781e-08	cg09631075	37	1	11252337		ANGPTL7;ANGPTL7;MTOR	Body;ExonBnd;Body	0		0				NA		NA	NA			PC10_out
325946	cg11102484	-0.026371265676201	0.00436883380839183	1.577608372538e-09	cg11102484	37	8	37337528		LINC01605	Body	0		0				NA		NA	6	chr8:37336001-37338677		PC10_out
459545	cg15829467	-0.0402893481636893	0.00731367703934048	3.61354300158871e-08	cg15829467	37	14	65637286				0		0		14:65637155-65638090	Unclassified	3	chr14:65637080-65637295	NA	NA			PC10_out
466652	cg16087549	-0.0434506142232541	0.00797412259165504	5.06673776036169e-08	cg16087549	37	3	24560822	N_Shelf			0		0				3	chr3:24560745-24561275	NA	NA			PC10_out
482091	cg16634167	-0.00885311519751505	0.00137209985214567	1.10210105949124e-10	cg16634167	37	12	125614730		AACS	Body	0		0				3	chr12:125614640-125614895	NA	NA			PC10_out
526587	cg18305855	-0.0436508187397736	0.00744911271429145	4.63234674299507e-09	cg18305855	37	7	112529943		C7orf60	Body	0		0				NA		NA	NA			PC10_out
570737	cg20109624	-0.101643170175763	0.0182796770018251	2.69084980610975e-08	cg20109624	37	16	81254265		PKD1L2;PKD1L2;PKD1L2	TSS1500;TSS1500;TSS1500	0		0				3	chr16:81253865-81254655	NA	NA			PC10_out
752125	cg27482594	-0.0246994753906948	0.00391971551848971	2.95075905400724e-10	cg27482594	37	10	98861170		SLIT1-AS1;SLIT1	TSS1500;Body	0		0				3	chr10:98860825-98861275	NA	NA			PC10_out
1	cg19359099	-0.00027663585701871	0.000470147286160302	1.97176775088005e-09	cg19359099	37	2	75060770	N_Shore	HK2;HK2	5'UTR;1stExon	0		0				3	chr2:75060705-75063970	NA	NA			PC3
11	cg01419469	0.00276298049327367	0.00461580972512259	3.82060112349066e-08	cg01419469	37	17	8092488	Island	C17orf59	1stExon	0		0				3	chr17:8092120-8093355	NA	NA			PC9_out
2	cg08903465	-0.0109779886853453	0.0243039477300501	2.61004858945155e-08	cg08903465	37	1	234917213				0		0		1:234917107-234917454	Unclassified	3	chr1:234916185-234917695	NA	NA			PC9_out
