## Supplementary Table 3. Independent attachment with a complete list of significant CpGs for all 10 timepoint 1 EWASs. for "Epigenetic Signatures of Asthma: A Comprehensive Study of DNA Methylation and Clinical Markers"

	Row.names	estimate	RobustSE	pval	IlmnID	Genome_Build	CHR	MAPINFO	Relation_to_UCSC_CpG_Island	UCSC_RefGene_Name	UCSC_RefGene_Group	Phantom4_Enhancer	Phantom4_Enhancers	Phantom5_Enhancer	Phantom5_Enhancers	Regulatory_Feature_Name	Regulatory_Feature_Group	DNase_Hypersensitivity_Evidence_Count	DNase_Hypersensitivity_NAME	OpenChromatin_Evidence_Count	TFBS_Evidence_Count	TFBS_NAME	DMR	PC
46372	cg01507128	0.00060060021479926	0.000107973206071827	2.65947535494659e-08	cg01507128	37	19	49561220	Island			0		0		19:49560599-49561560	Unclassified	3	chr19:49561205-49561435	NA	NA		DMR	PC2
66272	cg02172010	0.00822859463885531	0.0014429758330748	1.18050931983579e-08	cg02172010	37	5	155752937		SGCD;SGCD;SGCD	TSS1500;TSS1500;TSS1500	0		0				NA		NA	NA			PC2
202583	cg06797665	0.00457278779798228	0.000834292420882031	4.22839544348367e-08	cg06797665	37	10	45948906		LOC102724323	TSS1500	0		0				NA		4	3	chr10:45948280-45949996		PC2
536943	cg18729445	0.00728498721672159	0.00123562599347692	3.72900574423676e-09	cg18729445	37	22	22533662				0		0				3	chr22:22533460-22533695	NA	NA			PC2
489105	cg16889875	-0.00826822854685177	0.00147492871254642	2.07235851164143e-08	cg16889875	37	14	97584592				0		0				NA		NA	NA			PC3
559284	cg19652271	0.00988415303931605	0.00180514275244341	4.36149814620192e-08	cg19652271	37	6	122722069	S_Shore	HSF2;HSF2;HSF2	Body;Body;Body	0		0				NA		5	6	chr6:122719653-122722200		PC3
556397	cg19536401	0.0166061371270642	0.00289195823198192	9.34668410915239e-09	cg19536401	37	19	6504797	S_Shelf			0		0		19:6504755-6505203	Unclassified_Cell_type_specific	NA		6	6	chr19:6504730-6505247		PC4
222196	cg07454584	-0.00691210639115806	0.00123475791040069	2.1690802370301e-08	cg07454584	37	6	39248266				0		0				3	chr6:39247980-39248530	NA	NA			PC5
532887	cg18561513	0.0133766740737249	0.00224462180942074	2.53114065359313e-09	cg18561513	37	15	25403936				0		0				NA		NA	NA			PC5
10240	cg00329570	-0.00495774769987087	0.000828964950036652	2.22251472749504e-09	cg00329570	37	10	114437411		VTI1A	Body	0		0				NA		NA	6	chr10:114436643-114438967		PC7
12199	cg00390941	-0.00588159310167498	0.000957302837147936	8.05088438087005e-10	cg00390941	37	12	15124659		PDE6H	TSS1500	0		0				NA		NA	NA			PC7
15544	cg00497086	-0.00907738072521345	0.00130650686540301	3.70961434159632e-12	cg00497086	37	16	23869600		PRKCB;PRKCB	Body;Body	0		0				NA		5	NA			PC7
25785	cg00823480	-0.0083186629494648	0.00129807210540168	1.46982141575227e-10	cg00823480	37	17	40168331	N_Shore	NKIRAS2;DNAJC7;DNAJC7;DNAJC7	TSS1500;Body;Body;5'UTR	0		0		17:40168179-40168410	Promoter_Associated_Cell_type_specific	NA		6	6	chr17:40167973-40170814		PC7
28769	cg00924612	-0.00451490611075346	0.000770357482921355	4.60660611280831e-09	cg00924612	37	18	19334381		MIB1	Body	0		0				NA		NA	6	chr18:19333852-19334487		PC7
30401	cg00978517	-0.00857397861948936	0.00149461759649334	9.66130710006341e-09	cg00978517	37	14	55850801		ATG14	Body	0		0				3	chr14:55850485-55850830	NA	NA			PC7
32457	cg01043901	-0.00618546512511409	0.00108602764035152	1.23014404775271e-08	cg01043901	37	13	43061678				0		0				NA		NA	NA			PC7
32577	cg01047262	-0.00451777888457038	0.000810562039258727	2.49474741554706e-08	cg01047262	37	8	38007025		STAR	Body	0		0				3	chr8:38006865-38007155	NA	NA			PC7
34820	cg01119571	-0.00637645334963104	0.00115151868163141	3.06943439797012e-08	cg01119571	37	7	135541567				0		0				3	chr7:135541505-135541875	NA	NA			PC7
34831	cg01119784	-0.00488086921649375	0.000873142578180031	2.27066310838793e-08	cg01119784	37	14	51283647		NIN;NIN;NIN;NIN	Body;Body;Body;Body	0		0				3	chr14:51283645-51283910	NA	NA			PC7
35176	cg01132271	-0.00656090063865347	0.00121406477443785	6.51426243513337e-08	cg01132271	37	1	26148487	S_Shore	MTFR1L;MTFR1L;LOC646471;MTFR1L;MTFR1L	5'UTR;5'UTR;Body;5'UTR;5'UTR	0		0				3	chr1:26148460-26148635	NA	NA			PC7
37011	cg01191788	-0.00737071055233171	0.00127566890643007	7.56305737866741e-09	cg01191788	37	16	30967493	N_Shore	SETD1A	TSS1500	0		0				NA		NA	6	chr16:30966897-30970952		PC7
39680	cg01284182	-0.00868248976899246	0.0015270900322122	1.30320874293619e-08	cg01284182	37	15	39823154				0		0				3	chr15:39823045-39823350	NA	NA			PC7
49035	cg01593740	0.0071694073583626	0.00132433007310875	6.17664034516776e-08	cg01593740	37	6	170733450	S_Shore			0		0				3	chr6:170733425-170733775	NA	NA			PC7
49610	cg01613077	-0.00615069042738466	0.0010240293164563	1.89732714687594e-09	cg01613077	37	20	4764277		RASSF2;RASSF2	3'UTR;3'UTR	1	low-CpG:4711994-4712483	0				NA		NA	NA			PC7
49664	cg01614759	-0.0102905441119763	0.00174322913364649	3.56624439822162e-09	cg01614759	37	10	45495435	N_Shore	C10orf25;ZNF22	3'UTR;TSS1500	0		0				NA		NA	6	chr10:45494719-45497801		PC7
53195	cg01740552	-0.00828530027409616	0.00145700990657292	1.29662385328775e-08	cg01740552	37	10	89714113		PTEN;PTEN;PTEN	Body;Body;Body	0		0				NA		3	4	chr10:89713184-89714794		PC7
53341	cg01745810	-0.012915303064858	0.00185991337623712	3.81056777943183e-12	cg01745810	37	9	126497597		DENND1A;DENND1A	Body;Body	0		0				NA		NA	NA			PC7
53474	cg01750299	-0.00840437621758462	0.00152717319221876	3.72908051302752e-08	cg01750299	37	9	2810737		KIAA0020	Body	0		0				NA		NA	6	chr9:2809555-2811065		PC7
54182	cg01774813	-0.00545658616312967	0.000967803541490755	1.71923234439661e-08	cg01774813	37	21	36689229				0		0				NA		NA	6	chr21:36689099-36689778		PC7
58070	cg01901579	-0.0112346129732514	0.00184637729919047	1.16725011189373e-09	cg01901579	37	14	95615731		DICER1	5'UTR	0		0				NA		NA	NA			PC7
58289	cg01908548	-0.00905920054796618	0.00149756353459314	1.45482894943274e-09	cg01908548	37	11	74171466		KCNE3	5'UTR	0		0				3	chr11:74171180-74171535	NA	NA			PC7
58772	cg01923915	-0.0118150566406646	0.0017546682897958	1.65631146760928e-11	cg01923915	37	2	96965099		SNRNP200	Body	0		0				NA		NA	NA			PC7
62510	cg02046836	-0.0116884204624639	0.00176054324794935	3.1560692780415e-11	cg02046836	37	11	75550064		UVRAG	Body	0		0				NA		NA	NA			PC7
63196	cg02068052	-0.00794022650550742	0.00145801860610539	5.15434984518586e-08	cg02068052	37	19	15436097				0		0				3	chr19:15435960-15436250	NA	NA			PC7
65154	cg02133716	-0.00537805210697769	0.000921333522764036	5.30701279826539e-09	cg02133716	37	8	128981622		PVT1	Body	0		0		8:128981319-128981868	Unclassified_Cell_type_specific	NA		6	6	chr8:128979627-128982575		PC7
70089	cg02300466	-0.00937429659554314	0.00135070937667453	3.91333138532775e-12	cg02300466	37	3	15285484		CAPN7	Body	0		1	chr3:15285479-15285479			3	chr3:15285405-15285615	NA	NA			PC7
71535	cg02346442	-0.00837615413060446	0.00141047258237696	2.87563684068846e-09	cg02346442	37	3	186194046				0		0				3	chr3:186193980-186194435	NA	NA			PC7
74167	cg02436083	-0.00753547517355401	0.00135166566382537	2.47593940520983e-08	cg02436083	37	4	103750639	S_Shore	UBE2D3;UBE2D3;UBE2D3;LOC105377348;LOC105377348	TSS1500;Body;5'UTR;Body;Body	0		0				NA		6	6	chr4:103743164-103750879		PC7
82080	cg02698198	-0.00871185823522403	0.00132120849679001	4.28548132519016e-11	cg02698198	37	10	114437552		VTI1A	Body	0		0				3	chr10:114437520-114437790	NA	NA			PC7
85901	cg02826233	-0.00757179772374915	0.0012095702831323	3.85206631481462e-10	cg02826233	37	12	56365894	N_Shore	CDK2;CDK2	3'UTR;3'UTR	0		0				3	chr12:56365840-56366175	NA	NA			PC7
96867	cg03189469	-0.0111430328234606	0.00159779555929885	3.08045041181725e-12	cg03189469	37	13	110350537				0		0				NA		NA	6	chr13:110349923-110353254		PC7
98626	cg03248459	-0.00787623591600759	0.00133068626112563	3.24047152016186e-09	cg03248459	37	6	15107465				0		1	chr6:15107334-15107334			NA		NA	6	chr6:15106601-15108427		PC7
106108	cg03502211	-0.00838049827288015	0.00143177375778205	4.82122409345171e-09	cg03502211	37	6	36108112		MAPK13;MAPK13	Body;3'UTR	0		0				3	chr6:36107260-36108150	NA	NA			PC7
106303	cg03508765	0.00953775567209693	0.00162554123210916	4.42591455509105e-09	cg03508765	37	7	150437232		GIMAP1-GIMAP5;GIMAP1-GIMAP5;GIMAP5	Body;Body;5'UTR	0		0				3	chr7:150437160-150437510	NA	NA			PC7
123671	cg04100865	-0.00805305485981415	0.00120967365607021	2.79069136916078e-11	cg04100865	37	2	74311093		TET3	Body	0		0				3	chr2:74310880-74311170	NA	NA			PC7
125057	cg04143310	0.00817568674621361	0.00148422411481767	3.62128371772849e-08	cg04143310	37	3	15678057		BTD;BTD;BTD;BTD;BTD	Body;Body;Body;Body;Body	0		1	chr3:15677848-15677848			3	chr3:15677545-15678195	NA	NA			PC7
135426	cg04497992	-0.0108475464620676	0.00184971258766846	4.50624623258946e-09	cg04497992	37	16	616212	S_Shore	NHLRC4	TSS1500	0		1	chr16:615969-615969	16:615878-617746	Promoter_Associated	3	chr16:615900-616755	NA	NA			PC7
149775	cg04983687	-0.0269111805789558	0.00381081219290086	1.64363464739283e-12	cg04983687	37	16	88558223	Island	ZFPM1	Body	0		1	chr16:88557943-88557943			3	chr16:88557980-88558535	NA	NA			PC7
150195	cg04997452	-0.00567965355660283	0.0007911519442635	7.02401889803719e-13	cg04997452	37	15	39697356				0		1	chr15:39696909-39696909			3	chr15:39696985-39697475	NA	NA			PC7
155582	cg05178561	-0.0111765789119415	0.00169646520415801	4.45319969980639e-11	cg05178561	37	9	365007		DOCK8;DOCK8;DOCK8	Body;Body;Body	0		0				NA		NA	NA			PC7
155740	cg05184016	-0.00782115212378559	0.00117631974283407	2.95428347755753e-11	cg05184016	37	7	149543136		ZNF862	Body	0		0				NA		NA	6	chr7:149542007-149544462		PC7
159208	cg05300717	-0.0133928055187755	0.00236493679213226	1.48687397350582e-08	cg05300717	37	11	65546210	N_Shore	DKFZp761E198	1stExon	0		0				3	chr11:65546125-65546555	NA	NA			PC7
173247	cg05786348	-0.00788802684986057	0.00133496622708611	3.4464260928141e-09	cg05786348	37	2	157295032	S_Shelf	GPD2;GPD2	5'UTR;5'UTR	0		0				NA		NA	6	chr2:157291063-157295072		PC7
173890	cg05808227	-0.0105895937407972	0.00174899695211376	1.40708627206105e-09	cg05808227	37	22	37299905				0		1	chr22:37299850-37299850			NA		NA	NA			PC7
181561	cg06070625	-0.0103985606657662	0.00188827203137369	3.65168680884685e-08	cg06070625	37	3	69812798		MITF;MITF	Body;TSS200	0		0		3:69812713-69812837	Unclassified_Cell_type_specific	3	chr3:69812760-69813210	NA	NA			PC7
183186	cg06127160	-0.0151949266872609	0.00236351558042759	1.28487235875335e-10	cg06127160	37	17	25897247		KSR1	5'UTR	0		0				NA		6	6	chr17:25896186-25898350		PC7
185933	cg06223015	-0.0075685922029494	0.0012187579726591	5.29555073191105e-10	cg06223015	37	17	8765911		PIK3R6;PIK3R6;PIK3R6	Body;5'UTR;5'UTR	0		0				3	chr17:8765845-8766250	NA	NA			PC7
190559	cg06391412	-0.01111721079955	0.00148276479107151	6.49856866591293e-14	cg06391412	37	3	71295684		FOXP1;FOXP1	5'UTR;5'UTR	0		0				3	chr3:71295120-71295810	NA	NA			PC7
195600	cg06566952	-0.00987655756477358	0.00159230654693538	5.55119438554454e-10	cg06566952	37	3	193974031		LOC101929337	Body	0		0				3	chr3:193973940-193974335	NA	NA			PC7
196365	cg06592575	-0.00786002084614756	0.00119167283951647	4.23004381364131e-11	cg06592575	37	18	55250579	N_Shelf	FECH;FECH	Body;Body	0		1	chr18:55250571-55250571			3	chr18:55250485-55250815	NA	NA			PC7
197557	cg06633463	-0.00807343679139749	0.00148794932971537	5.76692005193531e-08	cg06633463	37	11	123616411	S_Shelf			0		0				NA		NA	NA			PC7
199010	cg06680065	-0.00662492536897845	0.00121951018210598	5.55862264764893e-08	cg06680065	37	12	71835739	S_Shore	LGR5	Body	0		0				3	chr12:71835580-71835835	NA	NA			PC7
200453	cg06727578	-0.00662312981625069	0.00120628712884727	4.00778047481645e-08	cg06727578	37	11	98438938				0		0				3	chr11:98438825-98439055	NA	NA			PC7
204630	cg06864759	-0.00744311403458776	0.00136577302426254	5.04422317302891e-08	cg06864759	37	7	76989316		GSAP	Body	0		0				NA		NA	6	chr7:76988934-76989990		PC7
204699	cg06866757	-0.0112088794573049	0.00186944195890078	2.02433211022973e-09	cg06866757	37	22	32873859	S_Shelf	FBXO7;FBXO7;FBXO7	5'UTR;Body;Body	0		0				NA		NA	NA			PC7
210105	cg07045119	-0.00939832709123771	0.00167536009651229	2.02636020114733e-08	cg07045119	37	20	19194540	S_Shore	SLC24A3	Body	0		0				NA		NA	NA			PC7
212136	cg07112997	-0.00968092137205212	0.00177171259703371	4.65103498991632e-08	cg07112997	37	20	33929992		UQCC1;UQCC1;UQCC1	Body;Body;Body	0		0				3	chr20:33929960-33930210	NA	NA			PC7
212489	cg07124719	-0.0093636562943102	0.0013403039059742	2.82393637572967e-12	cg07124719	37	4	80748552		GDEP	TSS200	0		0				NA		NA	NA			PC7
213666	cg07161341	-0.00687989919740129	0.00115767392070843	2.80084020255525e-09	cg07161341	37	4	38110932		TBC1D1;TBC1D1;TBC1D1	TSS1500;Body;Body	0		0				NA		NA	NA			PC7
214185	cg07177867	-0.00833384076553367	0.00151205219998474	3.55567783026051e-08	cg07177867	37	15	52030746	S_Shore	LYSMD2;LYSMD2	5'UTR;TSS1500	0		0				NA		NA	6	chr15:52027210-52032550		PC7
221469	cg07428892	-0.00880843383081437	0.00149846780520977	4.14517030471775e-09	cg07428892	37	16	80653966		CDYL2	Body	0		0				3	chr16:80653820-80654035	NA	NA			PC7
222277	cg07456972	-0.00866657336806606	0.0012736104975557	1.01240136995824e-11	cg07456972	37	4	38110810		TBC1D1;TBC1D1;TBC1D1	TSS1500;Body;Body	0		0				NA		NA	NA			PC7
225397	cg07565042	-0.0107658811547747	0.00195640996754915	3.73645555942624e-08	cg07565042	37	11	10543456		RNF141	Body	0		0				NA		NA	NA			PC7
226108	cg07589211	-0.00888410148106946	0.00155183177524105	1.03486925897121e-08	cg07589211	37	20	35475630		SOGA1;SOGA1	Body;5'UTR	0		0				3	chr20:35475425-35475770	NA	NA			PC7
227508	cg07636225	-0.00867722271921078	0.00159372986517155	5.19217281890142e-08	cg07636225	37	11	63466987		RTN3;RTN3;RTN3;RTN3	Body;Body;Body;Body	0		0				3	chr11:63466745-63467355	NA	NA			PC7
227715	cg07643489	-0.00760728639979822	0.00120919034359151	3.14973963958741e-10	cg07643489	37	17	14112661	S_Shelf			0		0				3	chr17:14112545-14112915	NA	NA			PC7
235273	cg07908654	-0.0106529168166564	0.00185191998615496	8.80043518025838e-09	cg07908654	37	13	41631052	N_Shelf			0		0				NA		NA	4	chr13:41630564-41632098		PC7
237117	cg07970948	-0.0245979412783535	0.00387883304327488	2.27416336138731e-10	cg07970948	37	7	149543165		ZNF862	Body	0		0				NA		NA	6	chr7:149542007-149544462		PC7
240476	cg08089777	-0.00610572328841391	0.000962529642755014	2.24729542137362e-10	cg08089777	37	8	129152499				0		0				NA		NA	5	chr8:129151860-129152657		PC7
243400	cg08189198	-0.00966505907516321	0.00176282182776536	4.18834864429057e-08	cg08189198	37	14	51290136		NIN;NIN;NIN;NIN;NIN	5'UTR;5'UTR;5'UTR;1stExon;5'UTR	0		0				3	chr14:51289880-51291015	NA	NA			PC7
243837	cg08203890	-0.00654191184090589	0.00120814707196766	6.13467270853475e-08	cg08203890	37	10	7228610		SFMBT2;SFMBT2	Body;Body	0		1	chr10:7228549-7228549			3	chr10:7228585-7228875	NA	NA			PC7
245392	cg08256839	-0.0100885981737863	0.0017990264536707	2.04903025408575e-08	cg08256839	37	19	32864762		ZNF507;ZNF507	Body;Body	0		0				3	chr19:32864740-32865035	NA	NA			PC7
247761	cg08338792	-0.00433529124174559	0.000764224750839545	1.40485346156786e-08	cg08338792	37	8	129152449				0		0				NA		NA	5	chr8:129151860-129152657		PC7
248714	cg08373515	-0.00966757313156866	0.00179082496361173	6.72412489546311e-08	cg08373515	37	5	74617088				0		1	chr5:74616844-74616844			NA		6	6	chr5:74615475-74617721		PC7
249684	cg08409480	-0.0106450401730652	0.00166967646866771	1.82354270111927e-10	cg08409480	37	18	61558489		SERPINB2;SERPINB2	5'UTR;5'UTR	0		0				NA		6	6	chr18:61554643-61574088		PC7
250083	cg08423755	-0.00474519668101283	0.000784267236872149	1.44410948729865e-09	cg08423755	37	17	73972367	N_Shelf	ACOX1;ACOX1;ACOX1	Body;Body;Body	0		0				3	chr17:73972185-73972550	NA	NA			PC7
250473	cg08438863	-0.0104339613486162	0.00174164453881289	2.08724877641531e-09	cg08438863	37	2	181469014				0		0				3	chr2:181468860-181469110	NA	NA			PC7
253163	cg08529933	-0.00950719230016443	0.00167403456661198	1.35318995338125e-08	cg08529933	37	20	49990691				0		0				3	chr20:49990485-49990835	NA	NA			PC7
253413	cg08538069	-0.00888470781990223	0.00157837442756377	1.81231992019859e-08	cg08538069	37	15	99444730		IGF1R;IGF1R	Body;Body	0		1	chr15:99444571-99444571			3	chr15:99444720-99445255	NA	NA			PC7
257991	cg08698681	-0.00874014106701129	0.00141425610137449	6.40905891313964e-10	cg08698681	37	3	171091657		TNIK;TNIK;TNIK;TNIK;TNIK;TNIK;TNIK;TNIK;TNIK	Body;Body;Body;Body;Body;Body;Body;Body;Body	0		0				NA		NA	NA			PC7
262400	cg08851695	-0.0091881997401389	0.00144655276263777	2.12823382730692e-10	cg08851695	37	3	183257867		KLHL6	Body	0		1	chr3:183257675-183257675			3	chr3:183257680-183257955	NA	NA			PC7
264556	cg08922108	-0.00971717304088993	0.00170635820686733	1.23599666077435e-08	cg08922108	37	8	19341295		CSGALNACT1;CSGALNACT1;CSGALNACT1	Body;Body;Body	0		0				3	chr8:19341105-19341310	NA	NA			PC7
265071	cg08940169	-0.0130794974609142	0.00219494237527967	2.53902252985199e-09	cg08940169	37	16	88540241	Island	ZFPM1	Body	0		0				NA		6	6	chr16:88539222-88540853		PC7
274311	cg09267719	-0.0040049636693948	0.000719936496375249	2.65266827797358e-08	cg09267719	37	9	128994316	N_Shelf			0		0				NA		3	NA			PC7
279805	cg09458420	-0.00964703159866787	0.00133309251139441	4.60137766156251e-13	cg09458420	37	2	231661317		CAB39;CAB39;CAB39	Body;Body;Body	0		0				3	chr2:231661100-231661510	NA	NA			PC7
281681	cg09525751	-0.00599595474451351	0.00107614661315565	2.52280807588655e-08	cg09525751	37	2	177528367				0		0				NA		NA	NA			PC7
286604	cg09700170	-0.00441759773419156	0.000805670664185591	4.17863528310025e-08	cg09700170	37	18	54328006		WDR7;WDR7	5'UTR;5'UTR	0		0				NA		5	NA			PC7
286765	cg09705784	-0.0132586007849364	0.00214885567192516	6.82575826567622e-10	cg09705784	37	17	76565232		DNAH17	Body	0		0				NA		6	6	chr17:76564397-76565237		PC7
297917	cg10101109	-0.00461928888501682	0.000680651528862766	1.14831224028522e-11	cg10101109	37	12	112455255	S_Shelf	ERP29;ERP29	Body;Body	0		0				NA		NA	NA			PC7
298306	cg10114537	-0.00865812697520207	0.00122028645353448	1.29202423555612e-12	cg10114537	37	2	137135606				0		0				NA		5	6	chr2:137135094-137137359		PC7
303111	cg10279452	-0.009507263666839	0.00142433270522957	2.47418222163157e-11	cg10279452	37	3	72509222				0		0				NA		NA	6	chr3:72509029-72510476		PC7
315061	cg10704177	-0.0109856311650957	0.00180059769917143	1.05339311422824e-09	cg10704177	37	1	62209607	S_Shore	INADL	5'UTR	0		0				3	chr1:62209480-62209870	NA	NA			PC7
320369	cg10897344	-0.0107089991345579	0.00194086474288806	3.43576112380044e-08	cg10897344	37	10	104227113		TMEM180	5'UTR	0		0				NA		NA	NA			PC7
326213	cg11112605	-0.0102743892076283	0.00167235584082268	8.06402917778028e-10	cg11112605	37	17	56283901		MKS1;MKS1;MKS1;MKS1	ExonBnd;ExonBnd;Body;Body	0		0				3	chr17:56283560-56284015	NA	NA			PC7
334923	cg11422446	-0.0109362075962761	0.00166310855495109	4.84043229322404e-11	cg11422446	37	7	37434016		ELMO1;ELMO1	5'UTR;5'UTR	0		0				3	chr7:37433840-37434135	NA	NA			PC7
337935	cg11539561	-0.00855059149483671	0.00140076603314472	1.03300470325982e-09	cg11539561	37	12	120114603		PRKAB1	Body	0		0				3	chr12:120114480-120114650	NA	NA			PC7
340954	cg11649969	-0.00591489963183402	0.000910171780062621	8.10369847376164e-11	cg11649969	37	1	180940378				0		0				NA		NA	NA			PC7
344387	cg11770323	-0.011295612008366	0.0018666843793285	1.43803583092188e-09	cg11770323	37	13	80066032		NDFIP2;NDFIP2	Body;Body	0		0				3	chr13:80065860-80066275	NA	NA			PC7
348759	cg11925560	-0.00889725904309007	0.00150467078420275	3.35741449459928e-09	cg11925560	37	11	82504199				0		0				3	chr11:82504020-82504250	NA	NA			PC7
348843	cg11929042	-0.00807768882052025	0.00144291595512921	2.16626270571987e-08	cg11929042	37	20	19222240		SLC24A3	Body	0		1	chr20:19222189-19222189			3	chr20:19222220-19222495	NA	NA			PC7
350023	cg11970252	-0.00728521517053976	0.00107480840819984	1.21722433335112e-11	cg11970252	37	13	42188629		KIAA0564	Body	0		0				NA		NA	6	chr13:42187173-42189309		PC7
350935	cg12004076	-0.00739079252139047	0.00131204431225883	1.77064731270007e-08	cg12004076	37	12	6344668		CD9	Body	0		0				3	chr12:6344565-6345035	NA	NA			PC7
351433	cg12023239	-0.00983757162954651	0.00173113995383324	1.32574593537045e-08	cg12023239	37	7	24948593		OSBPL3	5'UTR	0		0				3	chr7:24948340-24948630	NA	NA			PC7
353028	cg12077754	-0.0128193317120629	0.0022959186324634	2.3568442123315e-08	cg12077754	37	2	75089669		HK2	Body	0		0				3	chr2:75089340-75090055	NA	NA			PC7
361689	cg12402318	-0.00813218884077756	0.00137060550247534	2.96938338021934e-09	cg12402318	37	15	52135487		TMOD3	5'UTR	0		0				3	chr15:52135105-52135575	NA	NA			PC7
368511	cg12645785	-0.00967301293050517	0.00173641118208884	2.53728648883662e-08	cg12645785	37	1	29229403		EPB41;EPB41;EPB41;EPB41;EPB41	5'UTR;5'UTR;5'UTR;5'UTR;5'UTR	0		0				NA		NA	6	chr1:29229021-29229671		PC7
370894	cg12734151	-0.00634272157522387	0.00112662187660714	1.8035768462054e-08	cg12734151	37	18	33021980				0		0				3	chr18:33021920-33022150	NA	NA			PC7
370953	cg12736613	-0.0087250443957589	0.0014955237850105	5.40797112852269e-09	cg12736613	37	7	151501146		PRKAG2;PRKAG2	5'UTR;Body	0		1	chr7:151501020-151501020			NA		NA	NA			PC7
376597	cg12944551	-0.00392212974519783	0.00066201266090352	3.13146137282153e-09	cg12944551	37	2	191839759		STAT1	Body	0		0				NA		NA	6	chr2:191823828-191848809		PC7
376862	cg12954927	-0.00868039582893843	0.0015540637938264	2.32879979232686e-08	cg12954927	37	12	29473834		FAR2;FAR2;FAR2	Body;Body;Body	0		0				3	chr12:29473645-29473890	NA	NA			PC7
378240	cg13008881	-0.00690826524422185	0.00126661488348267	4.92169046924064e-08	cg13008881	37	2	85784066		GGCX;GGCX	Body;Body	0		0				NA		NA	NA			PC7
379388	cg13051367	-0.0102947718905673	0.00160078683001556	1.26708927173544e-10	cg13051367	37	21	38751589		DYRK1A	5'UTR	0		0				NA		NA	3	chr21:38750722-38751780		PC7
379476	cg13054523	-0.0112611107916679	0.00187787496878531	2.01329310947041e-09	cg13054523	37	17	81055722	N_Shore			0		0				NA		6	NA			PC7
381599	cg13135255	-0.00972480250810541	0.00165392395708213	4.10671840746279e-09	cg13135255	37	16	3843133		CREBBP;CREBBP	Body;Body	0		0				NA		3	6	chr16:3843109-3843608		PC7
389597	cg13423371	-0.00760062297468082	0.00133528987470661	1.25475595790344e-08	cg13423371	37	9	138701748		CAMSAP1	3'UTR	0		0				NA		NA	NA			PC7
400884	cg13791644	-0.00770047964950337	0.00136258050071824	1.59151559421098e-08	cg13791644	37	10	119794366		RAB11FIP2	Body	0		0				3	chr10:119794240-119794430	NA	NA			PC7
402241	cg13835688	-0.0123210941809529	0.00199332091379906	6.36204160054937e-10	cg13835688	37	9	130859454		SLC25A25;SLC25A25;SLC25A25;SLC25A25	Body;TSS1500;TSS1500;Body	0		0				NA		NA	NA			PC7
410920	cg14118054	-0.00640904466028322	0.00103220675088597	5.32988524171877e-10	cg14118054	37	13	52198723		WDFY2	Body	0		0				3	chr13:52198445-52198830	NA	NA			PC7
415443	cg14263230	-0.00846472053420304	0.00122952778221846	5.79787572102568e-12	cg14263230	37	18	59733858		PIGN;PIGN	Body;Body	0		0				3	chr18:59733780-59733990	NA	NA			PC7
415519	cg14265474	-0.00656337338304823	0.00120890316308039	5.66081828260574e-08	cg14265474	37	3	170948986		TNIK;TNIK;TNIK;TNIK;TNIK;TNIK;TNIK;TNIK	Body;Body;Body;Body;Body;Body;Body;Body	0		0				3	chr3:170948660-170949030	NA	NA			PC7
417508	cg14329961	-0.0068022483249967	0.00122780580721402	3.02184588529429e-08	cg14329961	37	15	40094043		GPR176;GPR176;GPR176	Body;Body;Body	0		0		15:40093781-40094730	Unclassified_Cell_type_specific	NA		6	6	chr15:40092599-40094642		PC7
419003	cg14379700	-0.00999234476120023	0.00177052087832025	1.66403349382686e-08	cg14379700	37	5	121757638		SNCAIP;SNCAIP;SNCAIP;SNCAIP;SNCAIP;SNCAIP;SNCAIP;SNCAIP;SNCAIP;SNCAIP	Body;Body;Body;Body;Body;Body;Body;Body;Body;Body	0		0				3	chr5:121757400-121757695	NA	NA			PC7
423072	cg14511746	-0.0102795597752558	0.00176758651810346	6.04201291384748e-09	cg14511746	37	17	2287008				0		0				3	chr17:2287000-2287170	NA	NA			PC7
424528	cg14556243	-0.0106278972463875	0.00186922825276305	1.30267245193796e-08	cg14556243	37	9	128107984		GAPVD1	Body	0		0				NA		NA	NA			PC7
426297	cg14612966	-0.00945934556418265	0.00148441410094076	1.86039496259959e-10	cg14612966	37	9	130859606		SLC25A25;SLC25A25;SLC25A25;SLC25A25	Body;TSS1500;TSS1500;Body	0		0				NA		NA	NA			PC7
430680	cg14769121	-0.00932921739588445	0.00170008093865237	4.07630473889017e-08	cg14769121	37	7	98722470		SMURF1;SMURF1	Body;Body	0		0				3	chr7:98722320-98722570	NA	NA			PC7
438580	cg15053244	-0.0103011560642294	0.0015121653051763	9.61246110015406e-12	cg15053244	37	3	150447687				0		0				3	chr3:150447520-150447690	NA	NA			PC7
440751	cg15128633	-0.0104576832824311	0.00184867954613536	1.54185918821576e-08	cg15128633	37	13	44770082				0		0				NA		NA	NA			PC7
453100	cg15599902	-0.00817274239032979	0.00143860763776209	1.33902728128012e-08	cg15599902	37	4	24531377		DHX15;DHX15	ExonBnd;Body	0		0				NA		NA	6	chr4:24508261-24532706		PC7
454325	cg15642638	-0.00831209412342158	0.00146211576036371	1.30830446896321e-08	cg15642638	37	10	5578539				0		0				NA		NA	NA			PC7
455974	cg15700636	-0.00898122446491067	0.0015625999304297	9.05104682588746e-09	cg15700636	37	11	57156050		PRG2	Body	0		0				NA		NA	NA			PC7
457931	cg15772013	-0.00512660396695255	0.000921664329172915	2.66191635577074e-08	cg15772013	37	12	133357536		GOLGA3	Body	0		0				NA		NA	NA			PC7
460979	cg15881027	-0.00928708612152791	0.00122865867025815	4.07056967421051e-14	cg15881027	37	1	40532772		CAP1;CAP1	Body;Body	0		0		1:40532768-40532805	Unclassified_Cell_type_specific	3	chr1:40532760-40532990	NA	NA			PC7
471724	cg16270995	-0.0121098116470093	0.00219518848449581	3.4576877697267e-08	cg16270995	37	14	77425779	S_Shelf			0		0		14:77425764-77425956	Unclassified_Cell_type_specific	3	chr14:77425620-77426115	NA	NA			PC7
473428	cg16330225	-0.00702696801973342	0.00126057709671906	2.48376451565957e-08	cg16330225	37	10	129860424		PTPRE;PTPRE	Body;Body	0		0				NA		NA	6	chr10:129860272-129864741		PC7
476211	cg16427256	-0.00861128410604173	0.00158612604138005	5.66294984111676e-08	cg16427256	37	8	22169041		PIWIL2;PIWIL2	Body;Body	0		0				3	chr8:22169000-22169295	NA	NA			PC7
479105	cg16530324	-0.00719531404884194	0.00132143292370029	5.17807723514073e-08	cg16530324	37	17	3824599	N_Shelf			0		0				3	chr17:3824305-3825235	NA	NA			PC7
481328	cg16606719	-0.00989615424671239	0.00130266460798551	3.03413988614883e-14	cg16606719	37	15	31248701		MTMR10	Body	0		0				3	chr15:31248480-31248755	NA	NA			PC7
488047	cg16848858	-0.00999023570385545	0.00155978970721851	1.50506789882192e-10	cg16848858	37	6	151757660		RMND1;RMND1	Body;Body	0		0				3	chr6:151757540-151757835	NA	NA			PC7
488108	cg16851138	-0.00786455266636609	0.00113897214904513	5.02189620872688e-12	cg16851138	37	8	117862586		RAD21	Body	0		0				NA		NA	NA			PC7
493269	cg17041511	-0.0120157646546777	0.0018907110470018	2.08214489872429e-10	cg17041511	37	17	61509620	N_Shelf			0		0		17:61509472-61510321	Unclassified	3	chr17:61509360-61510175	NA	NA			PC7
498940	cg17245251	-0.00816499020310102	0.00143140680713521	1.1691018473209e-08	cg17245251	37	8	103603330				0		0				3	chr8:103603105-103603390	NA	NA			PC7
499232	cg17256681	-0.0052257802175951	0.000957537262103283	4.82826639252682e-08	cg17256681	37	1	90344715		LRRC8D;LRRC8D	5'UTR;5'UTR	0		0				3	chr1:90344520-90344970	NA	NA			PC7
502827	cg17384357	-0.00631733223318574	0.00116237489268606	5.48427999640885e-08	cg17384357	37	10	31987694				0		0				3	chr10:31987500-31987795	NA	NA			PC7
507127	cg17537518	-0.009539172405636	0.00137562611984378	4.07884589926363e-12	cg17537518	37	2	128850391	S_Shore	UGGT1;UGGT1	Body;Body	0		0				3	chr2:128850240-128850530	NA	NA			PC7
513120	cg17770392	-0.00980024420442189	0.00159323014068466	7.69089287651281e-10	cg17770392	37	2	166669226				0		0				NA		NA	NA			PC7
518100	cg17971251	-0.0113980488296149	0.00133194975781776	1.15424927068552e-17	cg17971251	37	1	177907297		SEC16B	Body	0		0				3	chr1:177907145-177907370	NA	NA			PC7
520268	cg18058448	-0.00659482227180089	0.00113025272948827	5.38483702095678e-09	cg18058448	37	20	33049021		ITCH;ITCH;ITCH	Body;Body;Body	0		0				3	chr20:33048925-33049290	NA	NA			PC7
521352	cg18099556	-0.00564862522093255	0.000970108944576468	5.79144925507599e-09	cg18099556	37	21	36689434				0		1	chr21:36689355-36689355			3	chr21:36689280-36689595	NA	NA			PC7
523547	cg18182820	-0.00615140382329325	0.00110803449464003	2.83008948015428e-08	cg18182820	37	4	185712241		ACSL1;ACSL1;ACSL1;ACSL1;ACSL1	Body;Body;Body;Body;5'UTR	0		0				3	chr4:185712020-185712315	NA	NA			PC7
523755	cg18190876	-0.00865044792369074	0.00149648287111691	7.44704515015784e-09	cg18190876	37	6	139841523				0		0				3	chr6:139841380-139841630	NA	NA			PC7
536770	cg18721739	-0.00697925505918241	0.00119875270365838	5.81136459313187e-09	cg18721739	37	9	112895514		AKAP2;PALM2-AKAP2;PALM2-AKAP2;AKAP2;AKAP2	5'UTR;Body;Body;Body;Body	0		0				3	chr9:112895420-112895670	NA	NA			PC7
540133	cg18852698	-0.0142679749266738	0.00214789365354677	3.07830937236486e-11	cg18852698	37	15	40093898		GPR176;GPR176;GPR176	Body;Body;Body	0		0		15:40093781-40094730	Unclassified_Cell_type_specific	NA		6	6	chr15:40092599-40094642		PC7
548193	cg19198938	-0.00883898680818259	0.00148584503993235	2.70124512282106e-09	cg19198938	37	3	188001192		LPP;LPP;LPP	5'UTR;5'UTR;5'UTR	0		0				3	chr3:188001120-188001435	NA	NA			PC7
560107	cg19688203	-0.00696602766399423	0.0011949678435678	5.56041185588337e-09	cg19688203	37	14	102394778	Island			0		0				3	chr14:102394760-102395010	NA	NA			PC7
567350	cg19968199	-0.00486754237384179	0.000659920623288874	1.63175668448749e-13	cg19968199	37	12	68056168		DYRK2;DYRK2	3'UTR;3'UTR	0		0				NA		NA	NA			PC7
570833	cg20113773	0.010419088989603	0.00169033443481996	7.09650737236675e-10	cg20113773	37	16	1538648	S_Shore	PTX4	TSS200	0		0				NA		6	6	chr16:1536653-1540963		PC7
572375	cg20178107	-0.0097812246173136	0.00172321173648009	1.37752368845727e-08	cg20178107	37	7	41914145				0		1	chr7:41913809-41913809			3	chr7:41914100-41914315	NA	NA			PC7
572451	cg20182068	0.019435475347525	0.00356690394973042	5.07004804187522e-08	cg20182068	37	7	87166531		ABCB1	Body	0		0				NA		NA	NA			PC7
574333	cg20263733	-0.0072443509663367	0.00107617554394911	1.67842092691458e-11	cg20263733	37	3	130616293	S_Shelf	ATP2C1;ATP2C1;ATP2C1;ATP2C1	Body;Body;Body;Body	0		0				3	chr3:130616160-130616570	NA	NA			PC7
575058	cg20293044	-0.00991321356067416	0.0017790108158615	2.51372390849805e-08	cg20293044	37	7	92350008		CDK6;CDK6	Body;Body	0		0				3	chr7:92349905-92350170	NA	NA			PC7
579414	cg20472746	0.0112942744108336	0.00182724255189674	6.36773416257171e-10	cg20472746	37	13	42039334		C13orf15	Body	0		0		13:42038974-42040073	Promoter_Associated	3	chr13:42039005-42039355	NA	NA			PC7
581473	cg20560376	-0.00939042512290838	0.00134971087243911	3.467069477961e-12	cg20560376	37	12	6342778		CD9	Body	0		0		12:6342069-6343218	Unclassified_Cell_type_specific	3	chr12:6342700-6343135	NA	NA			PC7
583655	cg20654602	-0.0123262158799705	0.00201299984639578	9.16529057613105e-10	cg20654602	37	1	87596049	N_Shore	LINC01140;LINC01140	Body;Body	0		0				3	chr1:87595825-87596535	NA	NA			PC7
587405	cg20804243	-0.0099097487104425	0.00165701023680887	2.22454559480631e-09	cg20804243	37	3	171205319				0		0				3	chr3:171205085-171205515	NA	NA			PC7
587749	cg20818756	-0.00983157352121736	0.00178905668340802	3.89836385863644e-08	cg20818756	37	12	8201975		FOXJ2;FOXJ2	Body;ExonBnd	0		0				NA		NA	NA			PC7
589393	cg20893283	-0.00928918381468938	0.00169914600241647	4.5778803563683e-08	cg20893283	37	20	36340388		CTNNBL1;CTNNBL1	5'UTR;Body	0		0				3	chr20:36340200-36340775	NA	NA			PC7
592489	cg21018739	-0.0086846693197383	0.00141900153103679	9.3418245975889e-10	cg21018739	37	5	71522950		MRPS27;MRPS27;MRPS27	Body;Body;Body	0		0				3	chr5:71522800-71523090	NA	NA			PC7
594154	cg21086803	-0.00788955067470914	0.00144676469679684	4.94610967931713e-08	cg21086803	37	20	43265115		ADA	Body	0		0				NA		5	NA			PC7
597620	cg21220721	-0.023227385563813	0.00339890634915469	8.27045861903562e-12	cg21220721	37	1	6341230	Island	ACOT7;ACOT7;ACOT7;ACOT7	Body;Body;Body;Body	0		0		1:6340439-6341488	Unclassified_Cell_type_specific	NA		6	6	chr1:6340829-6341470		PC7
609342	cg21710377	0.0100043027028083	0.00170299919504242	4.24070475111972e-09	cg21710377	37	15	70006832				0		1	chr15:70006588-70006588	15:70006250-70007004	Unclassified	3	chr15:70006525-70006875	NA	NA			PC7
610523	cg21761971	-0.00740971115640476	0.00128245911074456	7.57121367656431e-09	cg21761971	37	8	124773189				0		0				3	chr8:124773040-124773575	NA	NA			PC7
612603	cg21848537	-0.0112211536725592	0.00199814940744421	1.95685323405553e-08	cg21848537	37	5	67716550				0		1	chr5:67716540-67716540			3	chr5:67716540-67716750	NA	NA			PC7
613071	cg21867373	-0.0103505340455845	0.00170078379565182	1.15951900406193e-09	cg21867373	37	10	102277130	N_Shelf	SEC31B	5'UTR	0		0				NA		NA	6	chr10:102276512-102277140		PC7
613736	cg21895319	-0.00818016706513155	0.00131931868622404	5.63568782325671e-10	cg21895319	37	3	150874026		MED12L	Body	0		0		3:150873595-150874802	Unclassified	NA		6	6	chr3:150873642-150875054		PC7
617668	cg22059413	-0.00997564766636829	0.00137712006190639	4.36131916452512e-13	cg22059413	37	2	69831408		AAK1	Body	0		0				3	chr2:69831020-69831550	NA	NA			PC7
620255	cg22169659	-0.0110026445976009	0.00166509208630475	3.8999548249985e-11	cg22169659	37	11	20481627		PRMT3;PRMT3;PRMT3	Body;Body;Body	0		0				3	chr11:20481380-20481690	NA	NA			PC7
621626	cg22230912	-0.0112639983026311	0.00158888878516487	1.34860074949516e-12	cg22230912	37	3	16331335		OXNAD1	Body	0		0				3	chr3:16331060-16331355	NA	NA			PC7
622199	cg22254413	-0.0109920060848027	0.00186896735189694	4.06992910367992e-09	cg22254413	37	20	19194649	S_Shore	SLC24A3	Body	0		0				NA		NA	NA			PC7
627456	cg22485949	-0.0112454543227948	0.00187839621469654	2.14099405318257e-09	cg22485949	37	10	118229634		PNLIPRP3	Body	0		0				NA		NA	3	chr10:118229537-118230014		PC7
629953	cg22588983	-0.00478986410315033	0.000815730177244927	4.30898480072766e-09	cg22588983	37	5	38783142				0		0				3	chr5:38783105-38783695	NA	NA			PC7
639539	cg22982094	-0.00952364033858435	0.00140042435030912	1.04228487012746e-11	cg22982094	37	2	121816646				0		0				3	chr2:121816460-121816875	NA	NA			PC7
652753	cg23515090	-0.00725044509249293	0.00124542829159695	5.82701814061056e-09	cg23515090	37	15	68092384		MAP2K5;MAP2K5;MAP2K5	Body;Body;Body	0		0				3	chr15:68092025-68092475	NA	NA			PC7
653796	cg23554153	-0.00677453743695174	0.00105878775606744	1.5702336860179e-10	cg23554153	37	6	159096508		SYTL3;SYTL3;SYTL3;SYTL3	Body;Body;Body;Body	0		1	chr6:159096244-159096244			NA		NA	NA			PC7
660985	cg23845077	-0.00666628813601837	0.00120925132495235	3.53289967130779e-08	cg23845077	37	12	1549121		ERC1;ERC1;ERC1;ERC1;ERC1;ERC1	Body;Body;Body;Body;Body;Body	0		0				3	chr12:1548920-1549130	NA	NA			PC7
667598	cg24106052	-0.00979610547802819	0.00181193246007199	6.42894829707859e-08	cg24106052	37	13	31228831		USPL1	Body	0		0				3	chr13:31228680-31228890	NA	NA			PC7
667762	cg24113459	-0.00699560861090016	0.00108746780503416	1.25164014014429e-10	cg24113459	37	3	33114261		GLB1;GLB1;GLB1	Body;Body;5'UTR	0		0				NA		NA	NA			PC7
674163	cg24376793	-0.00748846937752969	0.00128623403234544	5.81435341095042e-09	cg24376793	37	1	202545589		PPP1R12B;PPP1R12B;PPP1R12B;PPP1R12B	3'UTR;Body;3'UTR;Body	0		0				3	chr1:202545445-202545730	NA	NA			PC7
701353	cg25466522	-0.00850775033509214	0.00142736629337621	2.51538966209635e-09	cg25466522	37	15	81623226		TMC3-AS1	Body	0		0				3	chr15:81623080-81623310	NA	NA			PC7
701671	cg25479097	-0.00915593443588149	0.00158642934636323	7.86108710391287e-09	cg25479097	37	13	113305704	S_Shelf	C13orf35	5'UTR	0		0				3	chr13:113305660-113306030	NA	NA			PC7
710823	cg25854298	-0.0102670592772333	0.00170125984398305	1.58988080519547e-09	cg25854298	37	10	73936754		ASCC1	Body	0		0				NA		NA	NA			PC7
713013	cg25949669	-0.00455461803182886	0.000825912597951303	3.49476843901383e-08	cg25949669	37	10	96371581				0		0				NA		NA	6	chr10:96369067-96373095		PC7
713821	cg25983056	-0.00765683319353613	0.00121926578597665	3.38851667420987e-10	cg25983056	37	16	56334237		GNAO1;GNAO1	Body;Body	0		0				3	chr16:56334220-56334675	NA	NA			PC7
719159	cg26197665	-0.00836555036785303	0.00150000821334346	2.44697592847636e-08	cg26197665	37	15	101920222		PCSK6;PCSK6;PCSK6;PCSK6;PCSK6;PCSK6	Body;Body;Body;Body;Body;Body	0		0				3	chr15:101919960-101920255	NA	NA			PC7
723021	cg26345312	-0.00741926021370377	0.0013691357550884	5.9954484055052e-08	cg26345312	37	12	54938421				0		0				NA		NA	NA			PC7
723962	cg26382374	-0.0086855373155797	0.00156654574612369	2.94984205064034e-08	cg26382374	37	2	31302644		GALNT14;GALNT14;GALNT14;GALNT14	Body;Body;Body;Body	0		0				3	chr2:31302625-31302875	NA	NA			PC7
724318	cg26396322	-0.00839549337419508	0.0015492231859203	5.98786181343023e-08	cg26396322	37	3	33112660		GLB1;GLB1;GLB1	Body;Body;Body	0		0				NA		NA	5	chr3:33112523-33113365		PC7
724331	cg26396815	-0.00692000122665535	0.0012090293876086	1.04289816849564e-08	cg26396815	37	4	102878132		BANK1;BANK1;BANK1	Body;Body;Body	0		0		4:102877919-102878190	Unclassified_Cell_type_specific	NA		NA	NA			PC7
724799	cg26416074	-0.00884101414707837	0.0016219208384233	5.01006306850164e-08	cg26416074	37	13	46688810				0		1	chr13:46688680-46688680			NA		NA	NA			PC7
732168	cg26703587	-0.0100605204944653	0.00155812111961478	1.0692010752766e-10	cg26703587	37	7	137501840		DGKI	Body	0		0				3	chr7:137501465-137501915	NA	NA			PC7
732701	cg26724455	-0.0101930439280675	0.00133169487818656	1.94536402685282e-14	cg26724455	37	10	114437523		VTI1A	Body	0		0				3	chr10:114437520-114437790	NA	NA			PC7
735968	cg26852928	-0.010151723014724	0.0017366181711358	5.04487524527057e-09	cg26852928	37	12	633423		B4GALNT3	Body	0		0				3	chr12:633380-633795	NA	NA			PC7
753899	cg27550672	-0.00927958690761716	0.00158132396352	4.4044813174206e-09	cg27550672	37	18	8720395		MTCL1	Body	0		0				NA		NA	NA			PC7
145432	cg04841160	-0.0247810117156944	0.00369649884523255	2.02909200631508e-11	cg04841160	37	12	1721749				0		0				3	chr12:1721505-1721755	NA	NA			PC8_out
218646	cg07329820	-0.0339559699040138	0.00620612597471758	4.46586741596184e-08	cg07329820	37	2	174378295				0		0				NA		NA	NA			PC9_out
522408	cg18138826	-0.0239790652130371	0.00440962331471994	5.39139600369426e-08	cg18138826	37	6	44354646	N_Shore	CDC5L	TSS1500	0		0		6:44354612-44356291	Promoter_Associated	3	chr6:44354425-44355070	NA	NA			PC9_out
2186461	cg07329820	-0.0425661278904162	0.00697144884942157	1.02300305179235e-09	cg07329820	37	2	174378295				0		0				NA		NA	NA			PC10_out
288921	cg09785869	-0.0275172524080321	0.00493681963767671	2.49123846204661e-08	cg09785869	37	5	136996373		KLHL3;KLHL3;KLHL3	Body;Body;Body	0		0		5:136995550-136996532	Unclassified	3	chr5:136996100-136996410	NA	NA			PC10_out
412230	cg14161241	-0.0381445714445518	0.00704139615983791	6.05434468857827e-08	cg14161241	37	6	144329909	S_Shore	PLAGL1;PLAGL1;PLAGL1;PLAGL1;PLAGL1;PLAGL1;PLAGL1;HYMAI;PLAGL1	TSS1500;TSS1500;5'UTR;TSS1500;TSS1500;TSS1500;5'UTR;TSS200;TSS1500	0		0		6:144329188-144329910	Unclassified_Cell_type_specific	3	chr6:144329700-144329935	NA	NA			PC10_out
607328	cg21623748	-0.00236701532181561	0.000417352998959116	1.41556981448702e-08	cg21623748	37	12	54378787	Island	HOXC10	TSS200	0		0		12:54378609-54379139	Unclassified	3	chr12:54378665-54378935	NA	NA		DMR	PC10_out
743916	cg27159792	-0.0118876349493893	0.00219167170935024	5.82787506707514e-08	cg27159792	37	10	69524182	Island			0		0		10:69522994-69524893	NonGene_Associated	3	chr10:69523260-69524890	NA	NA			PC10_out
1	cg18182148	-0.00104941630781336	0.00139267821508227	3.42971466565335e-08	cg18182148	37	1	92952533	Island	GFI1;GFI1	TSS1500;TSS200	0		0				3	chr1:92949025-92952755	NA	NA			PC1
